# A Blood-Based Synaptic Biomarker in Neuronally-Enriched Extracellular Vesicles Predicts Disability Progression in Progressive Multiple Sclerosis

**DOI:** 10.64898/2026.10.07.26364982

**Authors:** Larissa Jank, Madathiparambil KS Kumar, Deepika Joshi, Veronica Minney, Rahel Eskinder, Rohit Thapa, John G. Heller, Angeliki G. Filippatou, Fatemeh Siavoshi, Matthew D. Smith, Christopher Harp, Ibraheem Abioye, Elias S. Sotirchos, Blake E. Dewey, Shiv Saidha, Kathryn C. Fitzgerald, Peter A. Calabresi, Ellen M. Mowry, Pavan Bhargava

## Abstract

Progressive multiple sclerosis (PMS) lacks blood-based biomarkers of the neurodegenerative processes driving disability. We measured synaptopodin, a postsynaptic protein, in neuronal-enriched extracellular vesicles (NEVs) across two independent cohorts: the SPRINT-MS trial (n=184) and a real-world validation cohort (n=268). A one SD increase in baseline synaptopodin was associated with ∼32% lower risk of confirmed disability progression in PMS (p=0.011), with the strongest effect in secondary PMS (SPMS) (∼57% lower odds, p=0.019). This SPMS association was replicated in the validation cohort (∼60% lower odds, p=0.009). Higher baseline synaptopodin was associated with future slower whole-brain atrophy and preserved microstructural integrity across MRI metrics (p=0.007-0.013). Longitudinal changes in NEV synaptopodin were associated with disability worsening (p=0.007) and paralleled MRI microstructural changes. NEV synaptopodin, but not NfL, was associated with confirmed disability progression in PMS participants with both biomarkers measured (HR 0.71 vs 1.12, p=0.007 vs 0.22 for NEV synaptopodin and NfL, respectively) and SPMS (HR 0.58 vs 1.10, p=0.003 vs 0.50). Adding synaptopodin, but not NfL, to a base model improved discrimination for disability progression in SPMS in both cohorts (e.g. validation AUC 0.755 to 0.838, p=0.005). These findings identify NEV synaptopodin as a prognostic and longitudinal, blood biomarker of synaptic integrity in PMS, particularly SPMS, complementing NfL.
