## Supplementary tables for "A Blood-Based Synaptic Biomarker in Neuronally-Enriched Extracellular Vesicles Predicts Disability Progression in Progressive Multiple Sclerosis"

### Sheet: S1 Baseline synpo across dmgrph
Supplementary Table S1: Baseline NEV synaptopodin across demographics
Discovery (n=175)								Validation (n=268)
Comparison	Group 1	Median [IQR] (Group 1)	Group 2	Median [IQR] (Group 2)	unadj. P-value	adj. P-value		Comparison	Group 1	Median [IQR] (Group 1)	Group 2	Median [IQR] (Group 2)	unadj. P-value	adj. P-value
PMS Subtype	PPMS	0.343 [0.151–0.730]	SPMS	0.536 [0.228–0.924]	.035	.174		MS subtype	RMS	0.717 [0.429–1.012]	PMS	0.654 [0.418–1.080]	0.931	0.532
Sex	Female	0.537 [0.240–0.907]	Male	0.299 [0.142–0.704]	.006	.058		PMS subtype	PPMS	0.706 [0.464–1.120]	SPMS	0.646 [0.416–1.044]	0.615	0.329
Race	Non-White	0.347 [0.095–0.868]	White	0.433 [0.199–0.792]	.561	.376		Sex	Female	0.720 [0.441–1.133]	Male	0.581 [0.372–0.880]	0.03	0.047
Treatment arm	Placebo	0.500 [0.182–0.937]	Ibudilast	0.372 [0.199–0.709]	.152	.252		Race	Non-White	0.649 [0.366–0.965]	White	0.679 [0.430–1.085]	0.441	0.265
								Treatment group	High-Efficacy	0.669 [0.387–1.091]	Low-Efficacy	0.722 [0.411–1.034]	0.754	0.637
									High-Efficacy	0.669 [0.387–1.091]	Untreated/Other	0.642 [0.493–1.029]	1	0.96
									Low-Efficacy	0.722 [0.411–1.034]	Untreated/Other	0.642 [0.493–1.029]	0.865	0.553
Unadjusted P values: Wilcoxon rank-sum
Adjusted P values: ANCOVA on log-transformed NEV synaptopodin concentrations adjusted for age, sex, race, subtype and treatment arm for the discovery cohort (excluding the covariate of interest)

### Sheet: S2 Log & Cox models baseline
Supplementary Table S2: Baseline NEV synaptopodin logistic (OR) and cox (HR) models
Discovery									Validation
Subgroup	Outcome	Biomarker	N	OR (95% CI)	P-value (OR)	HR (95% CI)	P-value (HR)		Subgroup	Outcome	Biomarker	N	OR (95% CI)	P-value (OR)	HR (95% CI)	P-value (HR)
PMS	EDSS	Synaptopodin (BL)	175	0.692 (0.496–0.968)	0.031	0.752 (0.590–0.958)	0.021		All	EDSS	Synaptopodin (BL)	188	0.910 (0.640–1.294)	0.600	0.946 (0.725–1.235)	0.684
PMS	Confirmed EDSS	Synaptopodin (BL)	175	0.636 (0.441–0.918)	0.016	0.678 (0.503–0.914)	0.011		All	Confirmed EDSS	Synaptopodin (BL)	188	0.764 (0.512–1.138)	0.185	0.839 (0.601–1.170)	0.300
PMS	EDSSplus	Synaptopodin (BL)	175	0.837 (0.603–1.161)	0.286	0.839 (0.662–1.064)	0.147		All	EDSSplus	Synaptopodin (BL)	188	0.917 (0.637–1.319)	0.639	0.975 (0.731–1.300)	0.864
PMS	T25FW	Synaptopodin (BL)	172	0.797 (0.575–1.107)	0.176	0.843 (0.663–1.073)	0.165		All	T25FW	Synaptopodin (BL)	184	1.105 (0.727–1.679)	0.641	1.061 (0.734–1.533)	0.754
PMS	9HPT	Synaptopodin (BL)	175	1.365 (0.921–2.024)	0.121	1.364 (0.982–1.895)	0.064		All	9HPT	Synaptopodin (BL)	201	1.030 (0.736–1.442)	0.863	1.048 (0.802–1.369)	0.733
PMS	SDMT	Synaptopodin (BL)	175	0.890 (0.635–1.249)	0.501	0.983 (0.765–1.263)	0.893		All	SDMT	Synaptopodin (BL)	207	0.880 (0.611–1.267)	0.492	0.880 (0.650–1.191)	0.408
Placebo	EDSS	Synaptopodin (BL)	90	0.681 (0.435–1.066)	0.093	0.795 (0.588–1.075)	0.136		RMS	EDSS	Synaptopodin (BL)	65	1.522 (0.728–3.182)	0.265	1.270 (0.768–2.100)	0.351
Placebo	Confirmed EDSS	Synaptopodin (BL)	90	0.851 (0.519–1.397)	0.524	0.863 (0.574–1.297)	0.478		RMS	Confirmed EDSS	Synaptopodin (BL)	65	1.507 (0.680–3.344)	0.313	1.400 (0.774–2.531)	0.266
Placebo	EDSSplus	Synaptopodin (BL)	90	0.871 (0.552–1.374)	0.552	0.942 (0.682–1.302)	0.719		RMS	EDSSplus	Synaptopodin (BL)	65	2.125 (0.957–4.716)	0.064	1.667 (0.980–2.837)	0.060
Placebo	T25FW	Synaptopodin (BL)	89	0.635 (0.400–1.010)	0.055	0.720 (0.518–1.000)	0.050		RMS	T25FW	Synaptopodin (BL)	73	1.660 (0.738–3.734)	0.220	1.707 (0.806–3.619)	0.163
Placebo	9HPT	Synaptopodin (BL)	90	1.266 (0.767–2.090)	0.356	1.315 (0.861–2.009)	0.205		RMS	9HPT	Synaptopodin (BL)	76	1.332 (0.737–2.406)	0.342	1.320 (0.799–2.179)	0.279
Placebo	SDMT	Synaptopodin (BL)	90	0.952 (0.601–1.508)	0.834	1.090 (0.783–1.518)	0.610		RMS	SDMT	Synaptopodin (BL)	76	0.840 (0.466–1.515)	0.562	0.881 (0.537–1.447)	0.617
PPMS	EDSS	Synaptopodin (BL)	101	0.932 (0.605–1.436)	0.751	0.899 (0.643–1.255)	0.531		PMS	EDSS	Synaptopodin (BL)	123	0.769 (0.482–1.225)	0.268	0.886 (0.636–1.235)	0.476
PPMS	Confirmed EDSS	Synaptopodin (BL)	101	0.686 (0.421–1.119)	0.131	0.699 (0.465–1.049)	0.084		PMS	Confirmed EDSS	Synaptopodin (BL)	123	0.511 (0.288–0.907)	0.022	0.689 (0.443–1.072)	0.098
PPMS	EDSSplus	Synaptopodin (BL)	101	0.948 (0.612–1.468)	0.811	0.862 (0.619–1.200)	0.378		PMS	EDSSplus	Synaptopodin (BL)	123	0.577 (0.345–0.967)	0.037	0.779 (0.544–1.116)	0.173
PPMS	T25FW	Synaptopodin (BL)	101	1.579 (0.955–2.612)	0.075	1.276 (0.910–1.791)	0.158		PMS	T25FW	Synaptopodin (BL)	111	0.851 (0.495–1.461)	0.558	0.871 (0.551–1.376)	0.553
PPMS	9HPT	Synaptopodin (BL)	101	1.909 (1.026–3.551)	0.041	1.745 (1.020–2.985)	0.042		PMS	9HPT	Synaptopodin (BL)	125	0.925 (0.597–1.433)	0.728	1.005 (0.723–1.398)	0.975
PPMS	SDMT	Synaptopodin (BL)	101	0.688 (0.433–1.092)	0.113	0.811 (0.578–1.138)	0.225		PMS	SDMT	Synaptopodin (BL)	131	0.863 (0.533–1.398)	0.549	0.866 (0.587–1.278)	0.469
SPMS	EDSS	Synaptopodin (BL)	74	0.373 (0.185–0.751)	0.006	0.611 (0.418–0.893)	0.011		PPMS	EDSS	Synaptopodin (BL)	23	0.432 (0.072–2.573)	0.356	0.797 (0.386–1.648)	0.541
SPMS	Confirmed EDSS	Synaptopodin (BL)	74	0.426 (0.208–0.870)	0.019	0.607 (0.384–0.958)	0.032		PPMS	Confirmed EDSS	Synaptopodin (BL)	23	0.940 (0.180–4.901)	0.941	0.932 (0.379–2.295)	0.879
SPMS	EDSSplus	Synaptopodin (BL)	74	0.538 (0.287–1.009)	0.053	0.722 (0.515–1.013)	0.060		PPMS	EDSSplus	Synaptopodin (BL)	23	0.645 (0.113–3.682)	0.622	1.063 (0.495–2.283)	0.876
SPMS	T25FW	Synaptopodin (BL)	71	0.365 (0.184–0.724)	0.004	0.545 (0.384–0.774)	<0.001		PPMS	T25FW	Synaptopodin (BL)	22	0.695 (0.179–2.692)	0.598	0.804 (0.229–2.824)	0.733
SPMS	9HPT	Synaptopodin (BL)	74	0.760 (0.411–1.407)	0.383	1.062 (0.689–1.636)	0.785		PPMS	9HPT	Synaptopodin (BL)	25	1.122 (0.256–4.929)	0.878	1.126 (0.319–3.967)	0.854
SPMS	SDMT	Synaptopodin (BL)	74	1.234 (0.696–2.187)	0.472	1.299 (0.862–1.956)	0.211		PPMS	SDMT	Synaptopodin (BL)	27	0.532 (0.131–2.153)	0.376	0.468 (0.111–1.973)	0.301
									SPMS	EDSS	Synaptopodin (BL)	100	0.736 (0.443–1.225)	0.238	0.774 (0.514–1.166)	0.221
									SPMS	Confirmed EDSS	Synaptopodin (BL)	100	0.396 (0.198–0.792)	0.009	0.479 (0.285–0.805)	0.006
									SPMS	EDSSplus	Synaptopodin (BL)	100	0.470 (0.258–0.858)	0.014	0.612 (0.404–0.925)	0.020
									SPMS	T25FW	Synaptopodin (BL)	89	0.884 (0.465–1.679)	0.706	0.919 (0.527–1.602)	0.765
									SPMS	9HPT	Synaptopodin (BL)	100	0.848 (0.526–1.368)	0.500	0.965 (0.676–1.379)	0.847
									SPMS	SDMT	Synaptopodin (BL)	104	0.912 (0.539–1.544)	0.732	0.925 (0.608–1.408)	0.717
Supplementary Table S2 extended: logistic (OR) and Cox (HR) models including patients with 2 missing EDSS functional scores in the validation cohort
Validation
Subgroup	Outcome	Biomarker	N	OR (95% CI)	P-value (OR)	HR (95% CI)	P-value (HR)
All	EDSS	Synaptopodin (BL)	207	0.872 (0.616–1.235)	0.441	0.933 (0.721–1.208)	0.600
All	Confirmed EDSS	Synaptopodin (BL)	207	0.768 (0.520–1.134)	0.184	0.849 (0.615–1.173)	0.320
All	EDSSplus	Synaptopodin (BL)	207	0.915 (0.641–1.306)	0.624	0.976 (0.736–1.295)	0.868
RMS	EDSS	Synaptopodin (BL)	70	1.358 (0.667–2.763)	0.399	1.153 (0.699–1.901)	0.578
RMS	Confirmed EDSS	Synaptopodin (BL)	70	1.370 (0.628–2.989)	0.429	1.260 (0.698–2.274)	0.442
RMS	EDSSplus	Synaptopodin (BL)	70	1.975 (0.900–4.336)	0.090	1.550 (0.903–2.663)	0.112
PMS	EDSS	Synaptopodin (BL)	137	0.724 (0.455–1.152)	0.173	0.889 (0.645–1.224)	0.470
PMS	Confirmed EDSS	Synaptopodin (BL)	137	0.512 (0.292–0.898)	0.020	0.722 (0.473–1.100)	0.129
PMS	EDSSplus	Synaptopodin (BL)	137	0.601 (0.368–0.981)	0.042	0.806 (0.570–1.141)	0.224
PPMS	EDSS	Synaptopodin (BL)	27	0.067 (0.002–1.885)	0.112	0.777 (0.391–1.543)	0.470
PPMS	Confirmed EDSS	Synaptopodin (BL)	27	0.540 (0.074–3.967)	0.545	0.929 (0.405–2.130)	0.861
PPMS	EDSSplus	Synaptopodin (BL)	27	0.279 (0.027–2.916)	0.286	1.034 (0.499–2.146)	0.927
SPMS	EDSS	Synaptopodin (BL)	110	0.740 (0.454–1.206)	0.227	0.819 (0.560–1.199)	0.304
SPMS	Confirmed EDSS	Synaptopodin (BL)	110	0.455 (0.241–0.859)	0.015	0.552 (0.339–0.900)	0.017
SPMS	EDSSplus	Synaptopodin (BL)	110	0.539 (0.312–0.932)	0.027	0.675 (0.455–1.003)	0.052

### Sheet: S3 Correlation models baseline
Supplementary Table S3.1: Association of baseline NEV synaptopodin with clinical worsening slopes
Discovery							Validation
Subgroup	Outcome	Biomarker	N	ρ (95% CI)	P-value		Subgroup	Outcome	Biomarker	N	ρ (95% CI)	P-value
PMS	EDSS	Synaptopodin (BL)	175	-0.121 (-0.265–0.027)	0.109		All	EDSS	Synaptopodin (BL)	188	-0.074 (-0.215–0.069)	0.310
PMS	ODRS	Synaptopodin (BL)	175	-0.084 (-0.229–0.065)	0.269		RMS	EDSS	Synaptopodin (BL)	65	-0.086 (-0.323–0.161)	0.494
PMS	T25FW	Synaptopodin (BL)	172	-0.066 (-0.214–0.084)	0.388		PMS	EDSS	Synaptopodin (BL)	123	-0.148 (-0.316–0.030)	0.103
PMS	9HPT	Synaptopodin (BL)	175	-0.070 (-0.216–0.079)	0.356		PPMS	EDSS	Synaptopodin (BL)	23	0.060 (-0.361–0.461)	0.786
PMS	SDMT	Synaptopodin (BL)	175	0.104 (-0.045–0.249)	0.169		SPMS	EDSS	Synaptopodin (BL)	100	-0.208 (-0.388–-0.012)	0.038
Placebo	EDSS	Synaptopodin (BL)	90	-0.167 (-0.361–0.042)	0.116
Placebo	ODRS	Synaptopodin (BL)	90	-0.181 (-0.374–0.027)	0.088
Placebo	T25FW	Synaptopodin (BL)	89	-0.142 (-0.341–0.068)	0.183
Placebo	9HPT	Synaptopodin (BL)	90	-0.073 (-0.276–0.137)	0.497				–
Placebo	SDMT	Synaptopodin (BL)	90	0.088 (-0.121–0.290)	0.41
PPMS	EDSS	Synaptopodin (BL)	101	-0.103 (-0.293–0.094)	0.305
PPMS	ODRS	Synaptopodin (BL)	101	0.030 (-0.167–0.224)	0.769
PPMS	T25FW	Synaptopodin (BL)	101	0.154 (-0.043–0.339)	0.125
PPMS	9HPT	Synaptopodin (BL)	101	0.003 (-0.193–0.198)	0.976
PPMS	SDMT	Synaptopodin (BL)	101	0.134 (-0.063–0.321)	0.181
SPMS	EDSS	Synaptopodin (BL)	74	-0.155 (-0.371–0.076)	0.186
SPMS	ODRS	Synaptopodin (BL)	74	-0.184 (-0.396–0.046)	0.116
SPMS	T25FW	Synaptopodin (BL)	71	-0.221 (-0.432–0.013)	0.064
SPMS	9HPT	Synaptopodin (BL)	74	-0.197 (-0.407–0.033)	0.093
SPMS	SDMT	Synaptopodin (BL)	74	0.105 (-0.126–0.326)	0.372
Supplementary Table S3.2: Association of baseline NEV synaptopodin with MRI slopes
(β coefficients are sign-adjusted such that positive values indicate faster disease-related worsening.)
Discovery							Validation
Subgroup	Outcome	Biomarker	N	β (95% CI)	P-value		Subgroup	Outcome	Biomarker	N	β (95% CI)	P-value
PMS	Brain Parenchymal Fraction	Synaptopodin (BL)	175	-0.0001 (-0.0005–0.0002)	0.510		All	Cerebral Volume Fraction	Synaptopodin (BL)	120	-0.0002 (-0.0004–0.0001)	0.197
PMS	Fractional Anisotropy	Synaptopodin (BL)	175	-0.0003 (-0.0010–0.0003)	0.331		All	Subcortical GM atrophy	Synaptopodin (BL)	120	-0.0004 (-0.0008–0.0000)	0.075
PMS	Mean Diffusivity	Synaptopodin (BL)	175	0.0001 (-0.0013–0.0015)	0.924		All	Thalamus atrophy	Synaptopodin (BL)	120	-0.0009 (-0.0016–-0.0002)	0.014
PMS	Longitudinal Diffusivity	Synaptopodin (BL)	175	0.0005 (-0.0011–0.0021)	0.563
PMS	Transverse Diffusivity	Synaptopodin (BL)	175	-0.0003 (-0.0016–0.0011)	0.699		RMS	Cerebral Volume Fraction	Synaptopodin (BL)	50	-0.0001 (-0.0006–0.0004)	0.755
PMS	NABT MTR	Synaptopodin (BL)	153	-0.0121 (-0.0285–0.0042)	0.144		RMS	Subcortical GM atrophy	Synaptopodin (BL)	50	-0.0004 (-0.0012–0.0004)	0.326
PMS	NAGM MTR	Synaptopodin (BL)	153	-0.0164 (-0.0330–0.0002)	0.053		RMS	Thalamus atrophy	Synaptopodin (BL)	50	-0.0010 (-0.0023–0.0003)	0.123
PMS	Whole-Brain MTR	Synaptopodin (BL)	153	-0.0124 (-0.0283–0.0035)	0.125
							PMS	Cerebral Volume Fraction	Synaptopodin (BL)	70	-0.0003 (-0.0005–-0.0000)	0.030
Placebo	Brain Parenchymal Fraction	Synaptopodin (BL)	90	-0.0001 (-0.0005–0.0004)	0.754		PMS	Subcortical GM atrophy	Synaptopodin (BL)	70	-0.0004 (-0.0008–0.0000)	0.080
Placebo	Fractional Anisotropy	Synaptopodin (BL)	90	-0.0006 (-0.0015–0.0004)	0.246		PMS	Thalamus atrophy	Synaptopodin (BL)	70	-0.0006 (-0.0015–0.0002)	0.154
Placebo	Mean Diffusivity	Synaptopodin (BL)	90	0.0004 (-0.0016–0.0025)	0.683
Placebo	Longitudinal Diffusivity	Synaptopodin (BL)	90	0.0011 (-0.0013–0.0034)	0.362		SPMS	Cerebral Volume Fraction	Synaptopodin (BL)	57	-0.0003 (-0.0005–-0.0000)	0.047
Placebo	Transverse Diffusivity	Synaptopodin (BL)	90	-0.0002 (-0.0022–0.0018)	0.873		SPMS	Subcortical GM atrophy	Synaptopodin (BL)	57	-0.0004 (-0.0009–0.0001)	0.103
Placebo	NABT MTR	Synaptopodin (BL)	79	-0.0191 (-0.0412–0.0029)	0.088		SPMS	Thalamus atrophy	Synaptopodin (BL)	57	-0.0005 (-0.0014–0.0005)	0.330
Placebo	NAGM MTR	Synaptopodin (BL)	79	-0.0229 (-0.0467–0.0009)	0.059
Placebo	Whole-Brain MTR	Synaptopodin (BL)	79	-0.0189 (-0.0410–0.0032)	0.092
PPMS	Brain Parenchymal Fraction	Synaptopodin (BL)	101	0.0002 (-0.0004–0.0007)	0.547
PPMS	Fractional Anisotropy	Synaptopodin (BL)	101	0.0002 (-0.0008–0.0011)	0.711
PPMS	Mean Diffusivity	Synaptopodin (BL)	101	0.0008 (-0.0009–0.0024)	0.367
PPMS	Longitudinal Diffusivity	Synaptopodin (BL)	101	0.0008 (-0.0011–0.0028)	0.408
PPMS	Transverse Diffusivity	Synaptopodin (BL)	101	0.0006 (-0.0011–0.0022)	0.511			Volumetrics/Atrophy
PPMS	NABT MTR	Synaptopodin (BL)	86	0.0003 (-0.0217–0.0223)	0.979			DTI
PPMS	NAGM MTR	Synaptopodin (BL)	86	-0.0053 (-0.0276–0.0170)	0.637			MTR
PPMS	Whole-Brain MTR	Synaptopodin (BL)	86	-0.0017 (-0.0231–0.0198)	0.876
SPMS	Brain Parenchymal Fraction	Synaptopodin (BL)	74	-0.0007 (-0.0013–-0.0002)	0.010
SPMS	Fractional Anisotropy	Synaptopodin (BL)	74	-0.0013 (-0.0023–-0.0003)	0.009
SPMS	Mean Diffusivity	Synaptopodin (BL)	74	-0.0017 (-0.0043–0.0008)	0.182
SPMS	Longitudinal Diffusivity	Synaptopodin (BL)	74	-0.0006 (-0.0036–0.0023)	0.664
SPMS	Transverse Diffusivity	Synaptopodin (BL)	74	-0.0023 (-0.0047–0.0002)	0.070
SPMS	NABT MTR	Synaptopodin (BL)	67	-0.0358 (-0.0623–-0.0093)	0.009
SPMS	NAGM MTR	Synaptopodin (BL)	67	-0.0378 (-0.0646–-0.0110)	0.007
SPMS	Whole-Brain MTR	Synaptopodin (BL)	67	-0.0328 (-0.0584–-0.0073)	0.013

### Sheet: S4 Synpo slopes across dmgrph
Supplementary Table S4: NEV synaptopodin change over time across demographics
Comparison	Group 1	Median [IQR] (Group 1)	Group 2	Median [IQR] (Group 2)	p (unadjusted)	p (adjusted)
Subtype	PPMS	0.053 [0.019–0.086]	SPMS	0.053 [0.013–0.081]	.665	.905
Sex	Female	0.053 [0.020–0.079]	Male	0.054 [0.008–0.107]	.722	.115
Race	Non-White	0.073 [0.050–0.132]	White	0.053 [0.011–0.082]	.084	.076
Treatment arm	Placebo	0.053 [0.020–0.082]	Ibudilast	0.055 [0.011–0.097]	.792	.868
Unadjusted P values: Wilcoxon rank-sum
Adjusted P values: ANCOVA on NEV synaptopodin slopes adjusted for age, sex, race, subtype, baseline NEV synaptopodin and treatment arm for the discovery cohort (excluding the covariate of interest)

### Sheet: S5 Synpo slope prog & non-prog
Supplementary Table S5: Association of a change in NEV synaptopodin with clinical worsening slopes
Subgroup	Outcome	Group	N	Median unadj. slopes (IQR)	Beta (95% CI)	P-value (ANCOVA)
PMS	ODRS	Stable/Improved (ODRS ≤0)	41	0.0673 (0.0503–0.1037)
PMS	ODRS	Worsened (ODRS >0)	134	0.0508 (0.0069–0.0820)	-0.0346 (-0.0596–-0.0095)	0.007
PMS	EDSS	No Progression	105	0.0551 (0.0245–0.0994)
PMS	EDSS	Progressed	70	0.0534 (0.0064–0.0812)	-0.0217 (-0.0436–0.0002)	0.052
PMS	T25FW	No Progression	95	0.0516 (0.0176–0.0754)
PMS	T25FW	Progressed (20%)	77	0.0616 (0.0205–0.0889)	-0.0040 (-0.0260–0.0180)	0.719
PMS	9HPT	No Progression	130	0.0587 (0.0240–0.0924)
PMS	9HPT	Progressed (20%)	45	0.0488 (0.0076–0.0798)	-0.0175 (-0.0424–0.0075)	0.169
PMS	SDMT	No Progression	113	0.0508 (0.0086–0.0812)
PMS	SDMT	Progressed (8pt)	62	0.0587 (0.0287–0.1080)	0.0105 (-0.0125–0.0335)	0.37

### Sheet: S6 Correlation synpo slope
Supplementary Table S6: Association of a change in NEV synaptopodin with disability worsening and MRI slopes
Outcome		Biomarker	N	ρ (95% CI)	P-value
ODRS	PMS	Synaptopodin (slope)	175	-0.153 (-0.295–-0.005)	0.043
ODRS	Placebo	Synaptopodin (slope)	90	-0.215 (-0.404–-0.008)	0.042
ODRS	PPMS	Synaptopodin (slope)	101	-0.144 (-0.330–0.053)	0.151
ODRS	SPMS	Synaptopodin (slope)	74	-0.166 (-0.380–0.065)	0.158
Outcome		Biomarker	N	β (95% CI)	P-value
Brain Parenchymal Fraction	PMS	Synaptopodin (slope)	175	0.0005 (-0.0046–0.0055)	0.856
Fractional Anisotropy	PMS	Synaptopodin (slope)	175	-0.0091 (-0.0184–0.0001)	0.053
Mean Diffusivity	PMS	Synaptopodin (slope)	175	-0.0227 (-0.0414–-0.0041)	0.017
Longitudinal Diffusivity	PMS	Synaptopodin (slope)	175	-0.0135 (-0.0350–0.0081)	0.219
Transverse Diffusivity	PMS	Synaptopodin (slope)	175	-0.0234 (-0.0416–-0.0052)	0.012
NABT MTR	PMS	Synaptopodin (slope)	153	-0.0085 (-0.2357–0.2186)	0.941
NAGM MTR	PMS	Synaptopodin (slope)	153	0.0521 (-0.1805–0.2847)	0.658
Whole-Brain MTR	PMS	Synaptopodin (slope)	153	0.0251 (-0.1960–0.2462)	0.822

### Sheet: S7 Treatment effect models
Supplementary Table S7: Ibudilast treatment effect on NEV synaptopodin change over time
Subgroup	N	Treatment effect, z-score/year (95% CI)	P-value
Overall PMS	184	0.032 (-0.137, 0.201)	0.709
PPMS	104	-0.067 (-0.320, 0.186)	0.6
SPMS	80	0.152 (-0.054, 0.358)	0.146
Linear mixed-effects model: NEV synaptopodin z-score ~ time × treatment + covariates + (1|patient). Overall model includes PPMS and SPMS and subgroup models were fitted separately.

### Sheet: S8 Synpo vs. NfL models w. Meta
Supplementary Table S8.1: Comparing baseline NfL and NEV synaptopodin as biomarkers predicting clinical progression
				NfL				Synaptopodin
Outcome	Group	Discovery	N	OR (95% CI)	OR P	HR (95% CI)	HR P	OR (95% CI)	OR P	HR (95% CI)	HR P
Confirmed EDSS	PMS	Meta analy.		1.14 (0.91–1.42)	0.247	1.12 (0.93–1.35)	0.218	0.61 (0.45–0.84)	0.002	0.71 (0.55–0.91)	0.007
		Discovery	171	1.13 (0.86–1.47)	0.375	1.11 (0.89–1.38)	0.348	0.63 (0.44–0.91)	0.015	0.68 (0.50–0.91)	0.010
		Validation	106	1.16 (0.78–1.73)	0.451	1.15 (0.82–1.60)	0.416	0.56 (0.30–1.04)	0.065	0.79 (0.49–1.27)	0.326
Confirmed EDSS	PPMS	Meta analy.		1.20 (0.86–1.67)	0.286	1.17 (0.89–1.53)	0.259	0.71 (0.44–1.14)	0.157	0.74 (0.51–1.07)	0.110
		Discovery	98	1.16 (0.83–1.63)	0.372	1.13 (0.86–1.48)	0.394	0.67 (0.41–1.10)	0.112	0.69 (0.46–1.03)	0.072
		Validation	21	7.72 (0.51–116.18)	0.139	3.47 (0.77–15.58)	0.104	1.67 (0.23–12.07)	0.610	1.08 (0.41–2.80)	0.881
Confirmed EDSS	SPMS	Meta analy.		1.12 (0.79–1.58)	0.519	1.10 (0.83–1.48)	0.499	0.43 (0.26–0.73)	0.001	0.58 (0.41–0.84)	0.003
		Discovery	73	1.14 (0.69–1.88)	0.604	1.15 (0.77–1.72)	0.499	0.43 (0.21–0.88)	0.021	0.61 (0.39–0.97)	0.036
		Validation	85	1.10 (0.68–1.78)	0.691	1.06 (0.70–1.60)	0.783	0.44 (0.21–0.92)	0.029	0.54 (0.30–0.96)	0.037
EDSSplus	PMS	Meta analy.		1.12 (0.92–1.35)	0.268	1.08 (0.94–1.24)	0.277	0.79 (0.59–1.04)	0.097	0.85 (0.70–1.05)	0.128
		Discovery	171	1.09 (0.86–1.38)	0.474	1.06 (0.90–1.24)	0.483	0.84 (0.60–1.17)	0.310	0.85 (0.67–1.08)	0.177
		Validation	106	1.17 (0.83–1.66)	0.359	1.14 (0.87–1.49)	0.346	0.66 (0.39–1.13)	0.131	0.87 (0.60–1.27)	0.475
EDSSplus	PPMS	Meta analy.		1.02 (0.76–1.37)	0.904	1.02 (0.83–1.25)	0.885	1.00 (0.64–1.54)	0.989	0.94 (0.69–1.28)	0.704
		Discovery	98	1.00 (0.74–1.35)	0.992	0.98 (0.80–1.20)	0.844	1.00 (0.64–1.57)	0.999	0.91 (0.65–1.27)	0.561
		Validation	21	11.42 (0.42–308.75)	0.148	3.64 (1.06–12.51)	0.040	0.95 (0.13–6.74)	0.957	1.18 (0.53–2.66)	0.682
EDSSplus	SPMS	Meta analy.		1.16 (0.87–1.56)	0.308	1.15 (0.94–1.42)	0.184	0.50 (0.32–0.79)	0.003	0.69 (0.53–0.91)	0.008
		Discovery	73	1.37 (0.88–2.14)	0.166	1.27 (0.96–1.68)	0.091	0.46 (0.23–0.91)	0.026	0.69 (0.49–0.98)	0.036
		Validation	85	1.03 (0.70–1.51)	0.882	1.02 (0.74–1.39)	0.920	0.54 (0.29–1.00)	0.052	0.69 (0.44–1.07)	0.098
T25FW	PMS	Meta analy.		1.11 (0.90–1.36)	0.320	1.10 (0.94–1.28)	0.243	0.82 (0.61–1.09)	0.165	0.85 (0.68–1.05)	0.128
		Discovery	168	1.17 (0.93–1.49)	0.184	1.13 (0.95–1.35)	0.166	0.80 (0.58–1.11)	0.187	0.84 (0.66–1.07)	0.162
		Validation	97	0.94 (0.63–1.41)	0.766	0.97 (0.69–1.37)	0.875	0.87 (0.49–1.53)	0.621	0.86 (0.54–1.39)	0.545
T25FW	PPMS	Meta analy.		1.09 (0.80–1.48)	0.591	1.06 (0.85–1.31)	0.598	1.48 (0.91–2.39)	0.110	1.22 (0.88–1.70)	0.230
		Discovery	98	1.07 (0.78–1.48)	0.664	1.05 (0.84–1.31)	0.679	1.58 (0.95–2.62)	0.075	1.27 (0.90–1.78)	0.174
		Validation	19	1.24 (0.44–3.51)	0.680	1.30 (0.50–3.37)	0.586	0.80 (0.18–3.64)	0.777	0.75 (0.21–2.69)	0.662
T25FW	SPMS	Meta analy.		1.21 (0.88–1.65)	0.234	1.18 (0.93–1.50)	0.162	0.57 (0.35–0.93)	0.024	0.63 (0.47–0.85)	0.003
		Discovery	70	1.34 (0.88–2.02)	0.172	1.28 (0.95–1.71)	0.103	0.37 (0.19–0.74)	0.005	0.55 (0.39–0.78)	<0.001
		Validation	78	1.06 (0.66–1.71)	0.808	1.03 (0.69–1.54)	0.886	0.88 (0.44–1.73)	0.703	0.90 (0.51–1.61)	0.733
Supplementary Table S8.2: Comparing baseline NfL and NEV synaptopodin as biomarkers of MRI brain atrophy
				NfL		Synaptopodin
Outcome	Group	Discovery	N	β (95% CI)	P-value	β (95% CI)	P-value
Whole Brain Atrophy	PMS	Meta analy.		0.00006 (-0.00008–0.00020)	0.401	-0.00021 (-0.00041–-0.00001)	0.038
		Discovery	171	0.00016 (-0.00010–0.00043)	0.225	-0.00010 (-0.00048–0.00027)	0.587
		Validation	65	0.00002 (-0.00015–0.00018)	0.817	-0.00026 (-0.00049–-0.00002)	0.035
Whole Brain Atrophy	PPMS	Meta analy.		-0.00001 (-0.00028–0.00025)	0.919	0.00012 (-0.00025–0.00050)	0.513
		Discovery	98	-0.00002 (-0.00037–0.00033)	0.893	0.00017 (-0.00034–0.00069)	0.511
		Validation	13	-0.00000 (-0.00040–0.00040)	0.999	0.00007 (-0.00047–0.00061)	0.796
Whole Brain Atrophy	SPMS	Meta analy.		0.00008 (-0.00010–0.00026)	0.392	-0.00038 (-0.00064–-0.00013)	0.003
		Discovery	73	0.00038 (-0.00004–0.00079)	0.073	-0.00073 (-0.00129–-0.00018)	0.009
		Validation	52	0.00001 (-0.00019–0.00021)	0.932	-0.00029 (-0.00058–-0.00001)	0.043

### Sheet: S9 Additive models Synpo & NfL
Supplementary Table S9: Model discrimination (AUC, C-index and marginal R2) of additive models with NEV Synaptopodin, NfL or both
Outcome	Metric	Cohort	Subgroup	Base	+Synaptopodin	P (+Synpo vs Base)	+NfL	P (+NfL vs Base)	+Both
Confirmed EDSS	AUC (Logistic)	Discovery	SPMS	0.618	0.701	0.014	0.651	0.603	0.695
Confirmed EDSS	AUC (Logistic)	Validation	SPMS	0.755	0.838	0.005	0.752	0.720	0.835
Confirmed EDSS	C-index (Cox)	Discovery	SPMS	0.590	0.630	0.046	0.611	0.500	0.642
Confirmed EDSS	C-index (Cox)	Validation	SPMS	0.550	0.662	0.018	0.559	0.803	0.656
EDSSplus	AUC (Logistic)	Discovery	SPMS	0.694	0.770	0.016	0.721	0.154	0.771
EDSSplus	AUC (Logistic)	Validation	SPMS	0.696	0.792	<0.001	0.690	0.791	0.793
EDSSplus	C-index (Cox)	Discovery	SPMS	0.636	0.671	0.046	0.654	0.091	0.676
EDSSplus	C-index (Cox)	Validation	SPMS	0.581	0.647	0.009	0.578	0.898	0.645
whole-brain atrophy	R2 (linear)	Discovery	SPMS	0.117	0.208	0.007	0.166	0.059	0.257
whole-brain atrophy	R2 (linear)	Validation	SPMS	0.135	0.212	0.035	0.141	0.927	0.218
for AUC and C-index P-values vs base model: likelihood-ratio test
for marginal R2 P-values vs base: F-test
